# Two independent introductions of SARS-CoV-2 into the Iranian outbreak

**DOI:** 10.1101/2020.11.16.20229047

**Authors:** Zohreh Fattahi, Marzieh Mohseni, Khadijeh Jalalvand, Fatemeh Aghakhani Moghadam, Azam Ghaziasadi, Fatemeh Keshavarzi, Jila Yavarian, Ali Jafarpour, Seyedeh elham Mortazavi, Fatemeh Ghodratpour, Hanieh Behravan, Mohammad Khazeni, Seyed Amir Momeni, Issa Jahanzad, Abdolvahab Moradi, Alijan Tabarraei, Sadegh Ali Azimi, Ebrahim Kord, Seyed Mohammad Hashemi-Shahri, Azarakhsh Azaran, Farid Yousefi, Zakiye Mokhames, Alireza Soleimani, Shokouh Ghafari, Masood Ziaee, Shahram Habibzadeh, Farhad Jeddi, Azar Hadadi, Alireza Abdollahi, Gholam Abbas Kaydani, Saber Soltani, Talat Mokhtari-Azad, Reza Najafipour, Reza Malekzadeh, Kimia Kahrizi, Seyed Mohammad Jazayeri, Hossein Najmabadi

## Abstract

The SARS-CoV-2 virus has been rapidly spreading globally since December 2019, triggering a pandemic, soon after its emergence, with now more than one million deaths around the world. While Iran was among the first countries confronted with rapid spread of virus in February, no real-time SARS-CoV-2 whole-genome tracking is performed in the country.

To address this issue, we provided 50 whole-genome sequences of viral isolates ascertained from different geographical locations in Iran during March-July 2020. The corresponding analysis on origins, transmission dynamics and genetic diversity, represented at least two introductions of the virus into the country, constructing two major clusters defined as B.4 and B.1*. The first entry of the virus occurred around 26 December 2019, as suggested by the time to the most recent common ancestor, followed by a rapid community transmission, led to dominancy of B.4 lineage in early epidemic till the end of June. Gradually, reduction in dominancy of B.4 occurred possibly as a result of other entries of the virus, followed by surge of B.1.* lineages, as of mid-May.

Remarkably, variation tracking of the virus indicated the increase in frequency of D614G mutation, along with B.1* lineages, which showed continuity till October 2020.

According to possible role of D614G in increased infectivity and transmission of the virus, and considering the current high prevalence of the disease, dominancy of this lineage may push the country into a critical health situation. Therefore, current data warns for considering stronger prohibition strategies preventing the incidence of larger crisis in future.
