## Supplementary material for "Two independent introductions of SARS-CoV-2 into the Iranian outbreak": TableS1

### Sheet: Sheet1
No.	Sample Code	Province	N% (facount)	% of genome covergae	Pangolin lineage	CoV-GLUE lineage	NextStrain Clade	Implemented for Phylogenetic analysis
1	hCoV-19_Iran_03-1	Qom	0.0073	0.9918	B.4	B.4	19A	YES
2	hCoV-19_Iran_03-4	Alborz	0.0027	0.9964	B.4	B.4	19A	YES
3	hCoV-19_Iran_03-5	Tehran	0.006	0.993	B.4	B.4	19A	YES
4	hCoV-19_Iran_03-2	Sistan and Baluchestan	0.0039	0.9952	B.4	B.4	19A	YES
5	hCoV-19_Iran_03-3	South Khorasan	0.0026	0.9965	B.4	B.4	19A	YES
6	hCoV-19_Iran_03-6	Tehran	0.0026	0.9964	B.1.1	B.4	19A	YES
7	hCoV-19_Iran_04-1	South Khorasan	0.1679	0.8285	B.26	B.4	19A	NO (N > 5%)
8	hCoV-19_Iran_03-8	South Khorasan	0.14	0.8562	A.3	B.4	19A	NO (N > 5%)
9	hCoV-19_Iran_04-2	South Khorasan	0.1409	0.8554	A.3	B.4	19A	NO (N > 5%)
10	hCoV-19_Iran_03-7	Tehran	0.0043	0.9948	B.4	B.4	19A	YES
11	hCoV-19_Iran_04-3	Tehran	0.0014	0.9991	B.4	B.4	19A	YES
12	hCoV-19_Iran_03-9	Tehran	0.0016	0.9991	B.4	B.4	19A	YES
13	hCoV-19_Iran_04-4	Tehran	0.0007	0.9991	B.4	B.4	19A	YES
14	hCoV-19_Iran_04-5	Tehran	0.0005	0.9991	B.4	B.4	19A	YES
15	hCoV-19_Iran_04-6	Tehran	0.0046	0.9911	B.4	B.4	19A	YES
16	hCoV-19_Iran_04-7	Khuzestan	0.006	0.9931	B.4	B.4	19A	YES
17	hCoV-19_Iran_04-8	Khuzestan	0.0028	0.9963	B.4	B.4	19A	YES
18	hCoV-19_Iran_04-9	Khuzestan	0.0027	0.9963	B.4	B.4	19A	YES
19	hCoV-19_Iran_05-13	Tehran	0.0043	0.9947	B.4	B.4	19A	YES
20	hCoV-19_Iran_05-8	Tehran	0.0094	0.9897	B.4	B.4	19A	YES
21	hCoV-19_Iran_04-10	Khuzestan	0.0027	0.9963	B.4	B.4	19A	YES
22	hCoV-19_Iran_05-5	Sistan and Baluchestan	0.0027	0.9964	B.4	B.4	19A	YES
23	hCoV-19_Iran_05-6	Sistan and Baluchestan	0.0027	0.9964	B.4	B.4	19A	YES
24	hCoV-19_Iran_05-4	Ardabil	0.1407	0.8556	A.3	B.4	19A	NO (N > 5%)
25	hCoV-19_Iran_05-3	Ardabil	0.1392	0.8571	A.3	B.4	19A	NO (N > 5%)
26	hCoV-19_Iran_05-12	Ardabil	0.0045	0.9945	B.1.36	B.1.36	20A	YES
27	hCoV-19_Iran_05-2	Tehran	0.0083	0.9908	B.4	B.4	19A	YES
28	hCoV-19_Iran_05-9	Tehran	0.0038	0.9952	B.4	B.4	19A	YES
29	hCoV-19_Iran_05-11	Tehran	0.0118	0.9872	B.1.5	B	20A	NO (Too many private mutations)
30	hCoV-19_Iran_05-14	Tehran	0.0063	0.9927	B.4	B.4	19A	YES
31	hCoV-19_Iran_06-2	Ardabil	0.1461	0.8506	A.3	B.4	19A	NO (N > 5%)
32	hCoV-19_Iran_05-15	Tehran	0.0026	0.9965	B.4	B.4	19A	YES
33	hCoV-19_Iran_06-3	Tehran	0.0086	0.9905	B.1.5	B.1	20A	YES
34	hCoV-19_Iran_06-9	Tehran	0.0038	0.9953	B.1.5	B.1	20A	YES
35	hCoV-19_Iran_06-7	Tehran	0.0045	0.9945	B.1.9	B.1	20A	YES
36	hCoV-19_Iran_06-5	Tehran	0.0004	0.9991	B.1.5	B.1	20A	YES
37	hCoV-19_Iran_06-8	Tehran	0.0021	0.9991	B.1.1	B.1.1	20B	NO (Not passed quality check in TempEst)
38	hCoV-19_Iran_06-13	Tehran	0.001	0.9991	B.4	B.4	19A	YES
39	hCoV-19_Iran_06-10	Tehran	0.0036	0.9955	B.4	B.4	19A	YES
40	hCoV-19_Iran_06-11	Tehran	0.0005	0.9991	B.1.36	B.1.36	20A	YES
41	hCoV-19_Iran_06-6	Tehran	0.0035	0.9955	B.4	B.4	19A	YES
42	hCoV-19_Iran_06-4	Tehran	0.006	0.993	B.4	B.4	19A	NO (Too many private mutations)
43	hCoV-19_Iran_06-1	Tehran	0.0008	0.9991	B.4	B.4	19A	NO (Too many private mutations)
44	hCoV-19_Iran_06-14	Tehran	0.0018	0.9991	B.1.36	B.1.36	20A	YES
45	hCoV-19_Iran_05-1	Gilan	0.0003	0.9991	B.4	B.4	19A	YES
46	hCoV-19_Iran_05-7	Gilan	0.0004	0.9991	B.4	B.4	19A	YES
47	hCoV-19_Iran_05-10	Gilan	0.0005	0.9991	B.4	B.4	19A	YES
48	hCoV-19_Iran_06-12	Gilan	0.0022	0.9991	B.1.5	B.1	20A	YES
49	hCoV-19_Iran_06-15	Gilan	0.0007	0.9991	B.1.36	B.1.36	20A	YES
50	hCoV-19_Iran_06-16	Gilan	0.0004	0.9991	B.4	B.4	19A	YES
51	hCoV-19/Iran/HGRC-01-IPI-8206/2020|EPI_ISL_424349|2020-03-09	unknown	0.0443	0.9533	B.4	B	19A	YES
52	hCoV-19/Iran/HGRC-2-2162/2020|EPI_ISL_437512|2020-03-26	unknown	0	0.9963	B.4	B.4	19A	YES
53	hCoV-19/Iran/KHGRC-2-2162/2020|EPI_ISL_442044|2020-03-26	Tehran	0	0.9963	B.4	B.4	19A	YES
54	hCoV-19/Iran/KHGRC-1.1-IPI-8206/2020|EPI_ISL_442523|2020-03-09	Semnan	0	0.9973	B.4	B	19A	YES
55	hCoV-19/Iran/KHGRC-3-2178/2020|EPI_ISL_445088|2020-03-26	unknown	0.0314	0.9639	B.4	B.4	19A	YES
56	hCoV-19/Iran/PN2179/2020|EPI_ISL_463749|2020-03-26	unknown	0.0604	0.9378	B.1.36	B.4	19A	NO (N > 5%)
57	hCoV-19/Iran/IRVSH-2/2020|EPI_ISL_514753|2020-05-01	Tehran	0	0.9965	B.1.150	B.1	20A	NO (Too many private mutations)
58	hCoV-19/Iran/IRVSH-01/2020|EPI_ISL_507007|2020-05-01	Tehran	0	0.99655	B.1.36	B.1.36	20A	NO (Too many private mutations)
