## Supplementary material for "Two independent introductions of SARS-CoV-2 into the Iranian outbreak": TableS2

### Sheet: Sheet1
	strain	virus	gisaid_epi_isl	genbank_accession	date	region	country	division	location	region_exposure	country_exposure	division_exposure	segment	length	host	age	sex	pangolin_lineage	GISAID_clade	originating_lab	submitting_lab	authors	url	title	paper_url	date_submitted
1	Canada/BC_37_0-2/2020	ncov	EPI_ISL_412965	?	2020-02-16	North America	Canada	British Columbia		Asia	Iran	Iran	genome	29782	Human	35	Female	B.4	O	BCCDC Public Health Laboratory	BCCDC Public Health Laboratory	Harrigan et al	https://www.gisaid.org	A doubt of multiple introduction of SARS-CoV-2 in Italy: A preliminary overview	https://dx.doi.org/10.1002/jmv.25773	2020-02-29
2	Canada/BC_69243/2020	ncov	EPI_ISL_415577	?	2020-02-20	North America	Canada	British Columbia		Asia	Iran	Iran	genome	29782	Human	43	Male	B.4	O	BCCDC Public Health Laboratory	BCCDC Public Health Laboratory	Harrigan et al	https://www.gisaid.org	?	?	2020-03-18
3	Lebanon/S7_763/2020	ncov	EPI_ISL_454420	?	2020-02-21	Asia	Lebanon	Beirut		Asia	Iran	Iran	genome	29813	Human	41	Female	B.1	GH	Rafik Hariri University Hospital	Rafik Hariri University Hospital	Rita Feghali et al	https://www.gisaid.org	?	?	2020-05-28
4	Canada/ON_SHSC-01/2020	ncov	EPI_ISL_450747	?	2020-02-26	North America	Canada	Ontario		Asia	Iran	Iran	genome	29464	Human	?	?	B.4	O	Sunnybrook Health Sciences Centre	Department of Laboratory Medicine and Molecular Diagnostics, Sunnybrook Health Sciences Centre	Jalees A. Nasir et al	https://www.gisaid.org	?	?	2020-05-22
5	Norway/1380/2020	ncov	EPI_ISL_417484	?	2020-02-26	Europe	Norway	Oslo		Asia	Iran	Iran	genome	29865	Human	?	?	B.4	O	Oslo University Hospital, Department of Medical Microbiology	Norwegian Institute of Public Health, Department of Virology	Kathrine Stene-Johansen et al	https://www.gisaid.org	?	?	2020-03-26
6	Canada/BC_13297/2020	ncov	EPI_ISL_415578	?	2020-02-27	North America	Canada	British Columbia		Asia	Iran	Iran	genome	29782	Human	54	Male	B.4	O	BCCDC Public Health Laboratory	BCCDC Public Health Laboratory	Harrigan et al	https://www.gisaid.org	?	?	2020-03-18
7	Lebanon/S5_762/2020	ncov	EPI_ISL_450512	?	2020-02-27	Asia	Lebanon	Beirut		Asia	Iran	Iran	genome	29851	Human	42	Male	B.4	O	Rafik Hariri University Hospital	Rafik Hariri University Hospital	Rita Feghali et al	https://www.gisaid.org	?	?	2020-05-21
8	NewZealand/01/2020	ncov	EPI_ISL_413490	?	2020-02-27	Oceania	New Zealand	Auckland	Auckland	Asia	Iran	Iran	genome	29782	Human	?	Female	B.4	O	Auckland Hospital	Institute of Environmental Science and Research (ESR)	Matt Storey et al	https://www.gisaid.org	An emergent clade of SARS-CoV-2 linked to returned travellers from Iran	https://dx.doi.org/10.1101/2020.03.15.992818	2020-03-05
9	Australia/NSW05/2020	ncov	EPI_ISL_412975	?	2020-02-28	Oceania	Australia	New South Wales	Sydney	Asia	Iran	Iran	genome	29782	Human	43	Male	B.4	O	Centre for Infectious Diseases and Microbiology Laboratory Services	NSW Health Pathology - Institute of Clinical Pathology and Medical Research; Westmead Hospital; University of Sydney	Eden J-S et al	https://www.gisaid.org	Revealing COVID-19 transmission in Australia by SARS-CoV-2 genome sequencing and agent-based modeling	https://www.nature.com/articles/s41591-020-1000-7	2020-03-02
10	Canada/BC_17397/2020	ncov	EPI_ISL_415580	?	2020-02-28	North America	Canada	British Columbia		Asia	Iran	Iran	genome	29782	Human	57	?	B.4	O	BCCDC Public Health Laboratory	BCCDC Public Health Laboratory	Harrigan et al	https://www.gisaid.org	?	?	2020-03-18
11	Australia/NSW06/2020	ncov	EPI_ISL_413213	?	2020-02-29	Oceania	Australia	New South Wales	Sydney	Asia	Iran	Iran	genome	29782	Human	51	Female	B.4	O	Centre for Infectious Diseases and Microbiology Laboratory Services	NSW Health Pathology - Institute of Clinical Pathology and Medical Research; Westmead Hospital; University of Sydney	Eden J-S et al	https://www.gisaid.org	Revealing COVID-19 transmission in Australia by SARS-CoV-2 genome sequencing and agent-based modeling	https://www.nature.com/articles/s41591-020-1000-7	2020-03-04
12	Beijing/DT-travelUSA01/2020	ncov	EPI_ISL_452332	?	2020-02-29	Asia	China	Beijing		Asia	Iran	Tehran	genome	29903	Human	30	Male	B	L	Laboratory of Infectious Diseases Center of Beijing Ditan Hospital	Laboratory of Infectious Diseases Center of Beijing Ditan Hospital	Siyuan Yang et al	https://www.gisaid.org	?	?	2020-05-27
13	USA/NY1-PV08001/2020	ncov	EPI_ISL_414476	?	2020-02-29	North America	USA	New York		Asia	Iran	Iran	genome	29760	Human	39	Female	B.4	O	MSHS Clinical Microbiology Laboratories	MSHS Pathogen Surveillance Program	Gopi Patel et al	https://www.gisaid.org	Introductions and early spread of SARS-CoV-2 in the New York City area	https://dx.doi.org/10.1101/2020.04.08.20056929	2020-03-12
14	Canada/BC_02421/2020	ncov	EPI_ISL_415581	?	2020-03-01	North America	Canada	British Columbia		Asia	Iran	Iran	genome	29782	Human	60	Male	B.4	O	BCCDC Public Health Laboratory	BCCDC Public Health Laboratory	Harrigan et al	https://www.gisaid.org	?	?	2020-03-18
15	Australia/NSW11/2020	ncov	EPI_ISL_413597	?	2020-03-02	Oceania	Australia	New South Wales	Sydney	Asia	Iran	Iran	genome	29409	Human	38	Male	B.4	O	Centre for Infectious Diseases and Microbiology- Public Health	NSW Health Pathology - Institute of Clinical Pathology and Medical Research; Westmead Hospital; University of Sydney	Lam C et al	https://www.gisaid.org	Revealing COVID-19 transmission in Australia by SARS-CoV-2 genome sequencing and agent-based modeling	https://www.nature.com/articles/s41591-020-1000-7	2020-03-08
16	Canada/BC_25211/2020	ncov	EPI_ISL_415579	?	2020-03-02	North America	Canada	British Columbia		Asia	Iran	Iran	genome	29782	Human	33	Female	B.4	O	BCCDC Public Health Laboratory	BCCDC Public Health Laboratory	Harrigan et al	https://www.gisaid.org	?	?	2020-03-18
17	Germany/BY-BIM-Pat2/2020	ncov	EPI_ISL_414520	?	2020-03-02	Europe	Germany	Bavaria	Munich	Asia	Iran	Iran	genome	29874	Human	40	Female	B.4	O	Bundeswehr Institute of Microbiology	Bundeswehr Institute of Microbiology	Mathias C Walter et al	https://www.gisaid.org	?	?	2020-03-13
18	Austria/CeMM0004/2020	ncov	EPI_ISL_419657	?	2020-03-03	Europe	Austria	Austria		Asia	Iran	Iran	genome	29816	Human	77	Male	B.4	O	Center for Virology, Medical University of Vienna	Bergthaler laboratory, CeMM Research Center for Molecular Medicine of the Austrian Academy of Sciences	Alexandra Popa et al	https://www.gisaid.org	Mutational dynamics and transmission properties of SARS-CoV-2 superspreading events in Austria	https://dx.doi.org/10.1101/2020.07.15.204339v1	2020-04-03
19	Canada/BC_40860/2020	ncov	EPI_ISL_415583	?	2020-03-03	North America	Canada	British Columbia		Asia	Iran	Iran	genome	29782	Human	58	Female	B	L	BCCDC Public Health Laboratory	BCCDC Public Health Laboratory	Harrigan et al	https://www.gisaid.org	?	?	2020-03-18
20	Australia/NSW12/2020	ncov	EPI_ISL_413598	?	2020-03-04	Oceania	Australia	New South Wales	Sydney	Asia	Iran	Iran	genome	29409	Human	31	Male	B.4	O	Centre for Infectious Diseases and Microbiology - Public Health	NSW Health Pathology - Institute of Clinical Pathology and Medical Research; Westmead Hospital; University of Sydney	Gray K et al	https://www.gisaid.org	Revealing COVID-19 transmission in Australia by SARS-CoV-2 genome sequencing and agent-based modeling	https://www.nature.com/articles/s41591-020-1000-7	2020-03-08
21	Australia/NSW13/2020	ncov	EPI_ISL_413599	?	2020-03-04	Oceania	Australia	New South Wales	Sydney	Asia	Iran	Iran	genome	29409	Human	81	Male	B.4	O	Centre for Infectious Diseases and Microbiology - Public Health	NSW Health Pathology - Institute of Clinical Pathology and Medical Research; Westmead Hospital; University of Sydney	Timms et al	https://www.gisaid.org	Revealing COVID-19 transmission in Australia by SARS-CoV-2 genome sequencing and agent-based modeling	https://www.nature.com/articles/s41591-020-1000-7	2020-03-08
22	Canada/BC_65034/2020	ncov	EPI_ISL_415585	?	2020-03-04	North America	Canada	British Columbia		Asia	Iran	Iran	genome	29782	Human	58	Female	B.4	O	BCCDC Public Health Laboratory	BCCDC Public Health Laboratory	Harrigan et al	https://www.gisaid.org	?	?	2020-03-18
23	Canada/BC_66353/2020	ncov	EPI_ISL_415587	?	2020-03-04	North America	Canada	British Columbia		Asia	Iran	Iran	genome	29782	Human	68	Male	B.4	O	BCCDC Public Health Laboratory	BCCDC Public Health Laboratory	Harrigan et al	https://www.gisaid.org	?	?	2020-03-18
24	Finland/FIN-266/2020	ncov	EPI_ISL_414646	?	2020-03-04	Europe	Finland	Finland		Asia	Iran	Iran	genome	29803	Human	29	Female	B.1	G	Department of Virology and Immunology, University of Helsinki and Helsinki University Hospital, Huslab Finland	Department of Virology, Faculty of Medicine, University of Helsinki, Helsinki, Finland	Teemu Smura et al	https://www.gisaid.org	?	?	2020-03-15
25	Lebanon/S3_760/2020	ncov	EPI_ISL_450510	?	2020-03-04	Asia	Lebanon	Beirut		Asia	Iran	Iran	genome	29568	Human	19	Male	B.1	O	Rafik Hariri University Hospital	Rafik Hariri University Hospital	Rita Feghali et al	https://www.gisaid.org	?	?	2020-05-21
26	Pakistan/Gilgit1/2020	ncov	EPI_ISL_417444	?	2020-03-04	Asia	Pakistan	Gilgit Baltistan	Gilgit	Asia	Iran	Iran	genome	29836	Human	40	Female	B.4	O	Department of Healthcare Biotechnology, National University of Sciences and Technology (NUST)	Department of Healthcare Biotechnology, National University of Sciences and Technology (NUST)	Javed et al	https://www.gisaid.org	Insights into The Codon Usage Bias of 13 Severe Acute Respiratory Syndrome Coronavirus 2 (SARS-CoV-2) Isolates from Different Geo-locations	http://biorxiv.org/lookup/doi/10.1101/2020.04.01.019463	2020-03-25
27	India/UN-1063/2020	ncov	EPI_ISL_424361	?	2020-03-10	Asia	India	India		Asia	Iran	Iran	genome	29868	Human	33	Female	B.4	O	National Influenza Center, Indian Council of Medical Research - National Institute of Virology	Indian Council of Medical Research-National Institute of Virology, Microbial Containment Complex	Pragya D. Yadav et al	https://www.gisaid.org	Phylogenetic clustering of the Indian SARS-CoV-2 genomes reveals the presence of distinct clades of viral haplotypes among states	https://www.biorxiv.org/content/10.1101/2020.05.28.122143v1	2020-04-13
28	India/UN-1073/2020	ncov	EPI_ISL_421662	?	2020-03-10	Asia	India	India		Asia	Iran	Iran	genome	29855	Human	68	Male	B.4	O	National Influenza Center, Indian Council of Medical Research - National Institute of Virology	Indian Council of Medical Research-National Institute of Virology, Microbial Containment Complex	Pragya D. Yadav et al	https://www.gisaid.org	Genomic analysis of SARS-CoV-2 strains among Indians returning from Italy, Iran & China, & Italian tourists in India	http://www.ijmr.org.in/article.asp?issn=0971-5916;year=2020;volume=151;issue=2;spage=255;epage=260;aulast=Potdar	2020-04-09
29	India/UN-1093/2020	ncov	EPI_ISL_421663	?	2020-03-10	Asia	India	India		Asia	Iran	Iran	genome	29847	Human	45	Male	B.4	O	National Influenza Center, Indian Council of Medical Research - National Institute of Virology	Indian Council of Medical Research-National Institute of Virology, Microbial Containment Complex	Pragya D. Yadav et al	https://www.gisaid.org	Genomic analysis of SARS-CoV-2 strains among Indians returning from Italy, Iran & China, & Italian tourists in India	http://www.ijmr.org.in/article.asp?issn=0971-5916;year=2020;volume=151;issue=2;spage=255;epage=260;aulast=Potdar	2020-04-09
30	India/UN-1100/2020	ncov	EPI_ISL_421664	?	2020-03-10	Asia	India	India		Asia	Iran	Iran	genome	29862	Human	72	Male	B.4	O	National Influenza Center, Indian Council of Medical Research - National Institute of Virology	Indian Council of Medical Research-National Institute of Virology, Microbial Containment Complex	Pragya D. Yadav et al	https://www.gisaid.org	Genomic analysis of SARS-CoV-2 strains among Indians returning from Italy, Iran & China, & Italian tourists in India	http://www.ijmr.org.in/article.asp?issn=0971-5916;year=2020;volume=151;issue=2;spage=255;epage=260;aulast=Potdar	2020-04-09
31	India/UN-1104/2020	ncov	EPI_ISL_421665	?	2020-03-10	Asia	India	India		Asia	Iran	Iran	genome	29890	Human	43	Male	B.4	O	National Influenza Center, Indian Council of Medical Research - National Institute of Virology	Indian Council of Medical Research-National Institute of Virology, Microbial Containment Complex	Pragya D. Yadav et al	https://www.gisaid.org	Genomic analysis of SARS-CoV-2 strains among Indians returning from Italy, Iran & China, & Italian tourists in India	http://www.ijmr.org.in/article.asp?issn=0971-5916;year=2020;volume=151;issue=2;spage=255;epage=260;aulast=Potdar	2020-04-09
32	India/UN-1111/2020	ncov	EPI_ISL_421666	?	2020-03-10	Asia	India	India		Asia	Iran	Iran	genome	29861	Human	54	Female	B.4	O	National Influenza Center, Indian Council of Medical Research - National Institute of Virology	Indian Council of Medical Research-National Institute of Virology, Microbial Containment Complex	Pragya D. Yadav et al	https://www.gisaid.org	Genomic analysis of SARS-CoV-2 strains among Indians returning from Italy, Iran & China, & Italian tourists in India	http://www.ijmr.org.in/article.asp?issn=0971-5916;year=2020;volume=151;issue=2;spage=255;epage=260;aulast=Potdar	2020-04-09
33	India/UN-1115/2020	ncov	EPI_ISL_421667	?	2020-03-10	Asia	India	India		Asia	Iran	Iran	genome	29864	Human	66	Male	B.4	O	National Influenza Center, Indian Council of Medical Research - National Institute of Virology	Indian Council of Medical Research-National Institute of Virology, Microbial Containment Complex	Pragya D. Yadav et al	https://www.gisaid.org	Genomic analysis of SARS-CoV-2 strains among Indians returning from Italy, Iran & China, & Italian tourists in India	http://www.ijmr.org.in/article.asp?issn=0971-5916;year=2020;volume=151;issue=2;spage=255;epage=260;aulast=Potdar	2020-04-09
34	India/UN-1125/2020	ncov	EPI_ISL_421668	?	2020-03-10	Asia	India	India		Asia	Iran	Iran	genome	29873	Human	70	Male	B.4	O	National Influenza Center, Indian Council of Medical Research - National Institute of Virology	Indian Council of Medical Research-National Institute of Virology, Microbial Containment Complex	Pragya D. Yadav et al	https://www.gisaid.org	Genomic analysis of SARS-CoV-2 strains among Indians returning from Italy, Iran & China, & Italian tourists in India	http://www.ijmr.org.in/article.asp?issn=0971-5916;year=2020;volume=151;issue=2;spage=255;epage=260;aulast=Potdar	2020-04-09
35	India/UN-1135/2020	ncov	EPI_ISL_424362	?	2020-03-10	Asia	India	India		Asia	Iran	Iran	genome	29856	Human	46	Female	B.1	G	National Influenza Center, Indian Council of Medical Research - National Institute of Virology	Indian Council of Medical Research-National Institute of Virology, Microbial Containment Complex	Pragya D. Yadav et al	https://www.gisaid.org	Phylogenetic clustering of the Indian SARS-CoV-2 genomes reveals the presence of distinct clades of viral haplotypes among states	https://www.biorxiv.org/content/10.1101/2020.05.28.122143v1	2020-04-13
36	India/UN-1616/2020	ncov	EPI_ISL_421669	?	2020-03-12	Asia	India	India		Asia	Iran	Iran	genome	29857	Human	70	Female	B.4	O	National Influenza Center, Indian Council of Medical Research - National Institute of Virology	Indian Council of Medical Research-National Institute of Virology, Microbial Containment Complex	Pragya D. Yadav et al	https://www.gisaid.org	Genomic analysis of SARS-CoV-2 strains among Indians returning from Italy, Iran & China, & Italian tourists in India	http://www.ijmr.org.in/article.asp?issn=0971-5916;year=2020;volume=151;issue=2;spage=255;epage=260;aulast=Potdar	2020-04-09
37	India/UN-1617/2020	ncov	EPI_ISL_421670	?	2020-03-12	Asia	India	India		Asia	Iran	Iran	genome	29864	Human	50	Female	B.4	O	National Influenza Center, Indian Council of Medical Research - National Institute of Virology	Indian Council of Medical Research-National Institute of Virology, Microbial Containment Complex	Pragya D. Yadav et al	https://www.gisaid.org	Phylogenetic clustering of the Indian SARS-CoV-2 genomes reveals the presence of distinct clades of viral haplotypes among states	https://www.biorxiv.org/content/10.1101/2020.05.28.122143v1	2020-04-09
38	India/UN-1621/2020	ncov	EPI_ISL_421671	?	2020-03-12	Asia	India	India		Asia	Iran	Iran	genome	29860	Human	55	Female	B.4	O	National Influenza Center, Indian Council of Medical Research - National Institute of Virology	Indian Council of Medical Research-National Institute of Virology, Microbial Containment Complex	Pragya D. Yadav et al	https://www.gisaid.org	Genomic analysis of SARS-CoV-2 strains among Indians returning from Italy, Iran & China, & Italian tourists in India	http://www.ijmr.org.in/article.asp?issn=0971-5916;year=2020;volume=151;issue=2;spage=255;epage=260;aulast=Potdar	2020-04-09
39	India/UN-1644/2020	ncov	EPI_ISL_421672	?	2020-03-12	Asia	India	India		Asia	Iran	Iran	genome	29855	Human	59	Male	B.4	O	National Influenza Center, Indian Council of Medical Research - National Institute of Virology	Indian Council of Medical Research-National Institute of Virology, Microbial Containment Complex	Pragya D. Yadav et al	https://www.gisaid.org	Genomic analysis of SARS-CoV-2 strains among Indians returning from Italy, Iran & China, & Italian tourists in India	http://www.ijmr.org.in/article.asp?issn=0971-5916;year=2020;volume=151;issue=2;spage=255;epage=260;aulast=Potdar	2020-04-09
40	India/UN-1652/2020	ncov	EPI_ISL_424363	?	2020-03-12	Asia	India	India		Asia	Iran	Iran	genome	29848	Human	70	Male	B.4	O	National Influenza Center, Indian Council of Medical Research - National Institute of Virology	Indian Council of Medical Research-National Institute of Virology, Microbial Containment Complex	Pragya D. Yadav et al	https://www.gisaid.org	Genomic analysis of SARS-CoV-2 strains among Indians returning from Italy, Iran & China, & Italian tourists in India	http://www.ijmr.org.in/article.asp?issn=0971-5916;year=2020;volume=151;issue=2;spage=255;epage=260;aulast=Potdar	2020-04-13
41	Turkey/HSGM-4698/2020	ncov	EPI_ISL_437332	?	2020-03-18	Europe	Turkey	Istanbul		Asia	Iran	Iran	genome	29881	Human	50	Male	B.1	O	Ministry of Health Turkey	Ministry of Health Turkey	Fatma Bayrakdar et al	https://www.gisaid.org	?	?	2020-05-08
42	Turkey/HSGM-1432/2020	ncov	EPI_ISL_437326	?	2020-03-19	Europe	Turkey	Istanbul		Asia	Iran	Iran	genome	29889	Human	38	Male	B.1.113	GH	Ministry of Health Turkey	Ministry of Health Turkey	Fatma Bayrakdar et al	https://www.gisaid.org	?	?	2020-05-08
43	Turkey/HSGM-1458/2020	ncov	EPI_ISL_437327	?	2020-03-19	Europe	Turkey	Agri		Asia	Iran	Iran	genome	29892	Human	35	Female	B.4	O	Ministry of Health Turkey	Ministry of Health Turkey	Fatma Bayrakdar et al	https://www.gisaid.org	?	?	2020-05-08
44	Turkey/HSGM-1476/2020	ncov	EPI_ISL_437324	?	2020-03-19	Europe	Turkey	Istanbul		Asia	Iran	Iran	genome	29894	Human	27	Male	B.4	O	Ministry of Health Turkey	Ministry of Health Turkey	Fatma Bayrakdar et al	https://www.gisaid.org	?	?	2020-05-08
45	Turkey/HSGM-1490/2020	ncov	EPI_ISL_437319	?	2020-03-19	Europe	Turkey	Kocaeli		Asia	Iran	Iran	genome	29891	Human	47	Male	B.4	O	Ministry of Health Turkey	Ministry of Health Turkey	Fatma Bayrakdar et al	https://www.gisaid.org	?	?	2020-05-08
46	Turkey/HSGM-1495/2020	ncov	EPI_ISL_437325	?	2020-03-19	Europe	Turkey	Istanbul		Asia	Iran	Iran	genome	29888	Human	44	Male	B.4	O	Ministry of Health Turkey	Ministry of Health Turkey	Fatma Bayrakdar et al	https://www.gisaid.org	?	?	2020-05-08
47	Kuwait/KU12/2020	ncov	EPI_ISL_416458	?	2020-03-02	Asia	Kuwait	Kuwait	Hawali	Asia	Kuwait- Traveled from Iran Qom city	Kuwait- Traveled from Iran Qom city	genome	29894	Human	?	?	B.4	O	Virology laboratory Ministry of Health Kuwait sequenced at Dasman Diabetes Institute	Dasman Diabetes Institute	Fahd Al-Mulla et al	https://www.gisaid.org	?	?	2020-03-22
